# Examining the independent roles of cannabis use and tobacco use in depression risk: a multivariable Mendelian randomisation study

**DOI:** 10.1101/2024.07.17.24310564

**Authors:** Chloe Burke, Tom P Freeman, Hannah Sallis, Robyn E Wootton, Gemma MJ Taylor

## Abstract

**Background:** Cannabis and tobacco use are consistently associated with major depressive disorder (MDD) in conventional observational studies. However, these substances are often co-used, and the independent causal role of cannabis use in risk of MDD remains unclear.

**Methods:** Univariable and multivariable MR (MVMR) were used to explore the total and independent causal effects of genetic liability to tobacco use and cannabis use on MDD. Our primary estimator was the inverse-variance weighted (IVW) method, with other methods as sensitivity analyses. For the exposures, we used genome-wide association study (GWAS) summary statistics among European ancestry individuals for several tobacco use (i.e., smoking initiation, smoking continuation, smoking heaviness) and cannabis use (i.e., cannabis initiation, cannabis use disorder [CUD]) phenotypes. For the outcome, a GWAS of MDD was conducted using individual-level data from UK Biobank.

**Results:** Univariable MR indicated a causal effect of smoking initiation on MDD (odds ratio [OR]^IVW^ = 1.34, 95% confidence interval [CI] = 1.27 – 1.42), with consistent but weaker evidence for smoking continuation (OR^IVW^ = 1.13, 95% CI = 0.93 – 1.37) and smoking heaviness (OR^IVW^ = 1.15, 95% CI = 0.99 – 1.33). There was no clear evidence for a causal effect of cannabis initiation on MDD (OR^IVW^ = 1.00, 95% CI = 0.91– 1.11). Univariable MR indicated some evidence for a causal effect of CUD on MDD (OR^IVW^ = 1.14, 95% CI = 1.04 – 1.25), which attenuated to the null when adjusting for liability to smoking initiation (OR^MVMR-IVW^ = 1.03, 95% CI = 0.97 – 1.08).

**Conclusions:** This study provides limited evidence for an independent causal effect of cannabis use on MDD, and stronger evidence for an independent causal effect of tobacco use on MDD. Analyses were limited by low power, and future research should triangulate these findings with results from high-quality observational studies.
