## Supplementary Data for "Examining the independent roles of cannabis use and tobacco use in depression risk: a multivariable Mendelian randomisation study"

### Sheet: SData_S1
Supplementary Data S1. Single nucleotide polymorphisms (SNPs) independently related to smoking initiation.
SNP	effect_allele.exposure	other_allele.exposure	beta.exposure	eaf.exposure	se.exposure
rs10042827	C	T	0.0137	0.665	0.00602
rs1004787	A	G	0.0307	0.581	0.00573
rs1008078	T	C	0.0177	0.414	0.00576
rs1022376	C	T	-0.0194	0.505	0.00646
rs1022528	A	G	0.0171	0.344	0.00594
rs10233018	G	A	0.0274	0.503	0.00568
rs10279261	A	G	-0.0229	0.619	0.00585
rs1030015	T	G	0.0161	0.524	0.00567
rs10446419	G	A	-0.0192	0.212	0.00699
rs10490159	T	C	0.023	0.388	0.00581
rs1050847	T	C	-0.021	0.505	0.00569
rs10698713	A	G	-0.0482	0.0545	0.0136
rs10789369	G	A	-0.0288	0.606	0.00583
rs10805858	T	A	0.0223	0.337	0.00604
rs10853981	A	G	0.00923	0.325	0.00596
rs10858334	G	C	0.00955	0.129	0.00941
rs10873871	G	A	0.0186	0.191	0.00703
rs10885480	C	T	-0.012	0.269	0.00621
rs10905461	C	T	-0.0235	0.718	0.00678
rs10914684	A	G	-0.00987	0.338	0.0061
rs10935779	T	C	-0.0106	0.422	0.00576
rs10945141	A	G	0.0183	0.262	0.00644
rs10953957	A	G	0.0156	0.392	0.00581
rs10966092	C	T	-0.0187	0.262	0.00628
rs11057005	G	A	-0.0258	0.43	0.00569
rs1106363	T	C	0.0203	0.352	0.00593
rs11076962	C	T	0.0191	0.283	0.0064
rs11078713	G	A	-0.0267	0.454	0.00575
rs1109480	A	G	-0.0177	0.382	0.00583
rs11162019	T	C	-0.0237	0.366	0.00591
rs1116690	G	A	0.00206	0.731	0.00646
rs11192347	A	G	-0.0263	0.0932	0.0106
rs11258417	T	C	-0.0151	0.357	0.0058
rs1126757	T	C	0.0234	0.469	0.00567
rs112725451	T	C	0.0328	0.175	0.00761
rs113230003	A	G	-0.0178	0.249	0.00664
rs1139897	A	G	-0.0214	0.235	0.00648
rs1150668	G	T	-0.0156	0.462	0.00582
rs11594623	C	T	0.0354	0.228	0.00681
rs11611651	A	G	0.0264	0.0781	0.0102
rs11642231	A	G	-0.0161	0.351	0.00581
rs11651955	A	G	-0.0241	0.498	0.00567
rs11692435	A	G	0.0326	0.0856	0.00936
rs11713899	C	A	0.0311	0.17	0.00769
rs1173461	T	C	0.0195	0.326	0.00604
rs117657830	G	A	-0.0301	0.0413	0.0163
rs11766326	C	T	-0.0269	0.481	0.00646
rs11768481	A	C	-0.0239	0.347	0.00597
rs117734003	C	G	0.0196	0.0632	0.0113
rs11783093	T	C	-0.0381	0.152	0.00802
rs11791671	T	C	0.0192	0.0639	0.0117
rs118202	T	G	-0.0311	0.784	0.0071
rs11872397	A	G	-0.0264	0.252	0.00664
rs11956866	G	T	-0.0203	0.547	0.0057
rs12022778	C	A	0.0289	0.203	0.00711
rs12027999	C	T	-0.0163	0.124	0.00845
rs12130857	A	G	-0.0166	0.327	0.00611
rs12195240	A	G	0.0283	0.283	0.00627
rs12244388	A	G	0.0218	0.355	0.00594
rs12474587	T	G	0.0263	0.404	0.00574
rs12517438	G	T	0.0182	0.493	0.00568
rs12530388	C	A	-0.0192	0.515	0.00567
rs12563365	A	G	0.0167	0.524	0.00571
rs12633090	C	G	-0.0168	0.186	0.00756
rs12739243	C	T	-0.0194	0.213	0.0068
rs12740789	A	G	-0.0264	0.168	0.00731
rs12755632	G	A	-0.0152	0.317	0.0061
rs12855717	T	C	0.00734	0.548	0.0057
rs12878369	A	C	0.0233	0.413	0.0058
rs12918191	G	A	-0.0246	0.238	0.00671
rs1291821	G	A	0.0231	0.567	0.00568
rs13007361	A	G	0.0328	0.199	0.00731
rs13066050	T	C	0.0132	0.202	0.0069
rs13109980	A	G	-0.0341	0.31	0.00602
rs13261666	T	G	-0.0301	0.522	0.00567
rs13319205	A	T	0.0218	0.293	0.00633
rs13392222	C	A	-0.0218	0.13	0.00814
rs13437771	G	A	-0.0332	0.196	0.00769
rs1373178	G	T	-0.0203	0.594	0.00574
rs1381287	T	C	0.022	0.479	0.00571
rs1381775	C	T	-0.0132	0.708	0.00627
rs1385108	T	C	0.0363	0.239	0.00665
rs1389171	A	T	-0.0216	0.243	0.00667
rs13906	T	C	-0.0225	0.118	0.00902
rs139896	C	T	0.00545	0.652	0.00598
rs1435672	C	T	0.0159	0.567	0.00572
rs1445649	C	T	0.0256	0.525	0.00568
rs1449012	T	C	-0.0163	0.453	0.0057
rs147052174	T	G	0.0456	0.0126	0.0229
rs1514176	A	G	-0.0159	0.57	0.00574
rs1518393	C	A	0.0202	0.631	0.00584
rs1549979	T	C	-0.0268	0.612	0.0059
rs1555445	T	A	0.0177	0.337	0.00604
rs160631	G	T	-0.0242	0.732	0.00633
rs1632941	C	T	-0.002	0.445	0.00576
rs16826827	C	T	-0.0198	0.123	0.0086
rs16828799	T	G	0.0198	0.148	0.0076
rs1713676	G	A	-0.0152	0.522	0.00567
rs1714521	C	A	-0.0202	0.402	0.00576
rs17165769	G	A	0.016	0.389	0.0058
rs17197663	A	G	-0.0119	0.121	0.00866
rs1722666	T	C	0.0247	0.749	0.00642
rs17229285	T	C	-0.0243	0.481	0.00567
rs1733760	C	T	0.0125	0.492	0.00567
rs1737329	G	C	0.0155	0.754	0.00645
rs1759433	A	G	0.00428	0.495	0.00567
rs17616642	G	A	-0.0233	0.24	0.00662
rs17692129	T	C	0.017	0.321	0.00598
rs1772572	A	C	-0.0211	0.329	0.00605
rs1799068	T	G	0.0165	0.375	0.00583
rs1811739	A	G	0.0193	0.244	0.00657
rs1863161	A	G	0.00721	0.541	0.00573
rs1889571	G	T	0.0254	0.132	0.00826
rs1901477	G	A	0.0245	0.524	0.00645
rs1910236	A	G	0.0217	0.491	0.00567
rs1927901	C	T	-0.0212	0.562	0.0057
rs1935571	G	T	-0.0144	0.477	0.00568
rs2010921	A	G	0.0106	0.305	0.00616
rs2028269	A	G	0.015	0.4	0.0058
rs2063976	T	C	-0.0137	0.634	0.00591
rs2155646	C	T	0.042	0.425	0.00576
rs2173019	A	T	0.0316	0.191	0.00758
rs2196356	C	G	-0.026	0.274	0.00629
rs221988	C	A	-0.00556	0.391	0.00576
rs2276825	C	T	0.0169	0.252	0.00662
rs2279829	T	C	-0.0171	0.221	0.00678
rs2289791	T	G	-0.0163	0.245	0.00656
rs2306866	T	A	-0.0101	0.621	0.00588
rs2319545	A	C	0.0142	0.153	0.00789
rs2344976	C	T	-0.0201	0.599	0.00583
rs2359180	G	A	-0.0126	0.197	0.00607
rs2378662	A	G	0.0192	0.556	0.00568
rs238896	A	G	-0.0162	0.498	0.00567
rs2526390	T	C	0.0311	0.324	0.00605
rs2539706	A	G	0.016	0.541	0.00567
rs2587507	C	T	-0.0193	0.505	0.00567
rs2637869	A	G	0.0149	0.291	0.00613
rs2710634	C	T	-0.0234	0.505	0.00568
rs2734390	G	A	0.0195	0.392	0.00588
rs2796793	A	G	0.0157	0.432	0.0057
rs281296	A	G	0.0297	0.378	0.00592
rs28717373	T	C	-0.0286	0.335	0.00583
rs2901785	A	G	-0.0158	0.469	0.00574
rs290601	T	C	0.0158	0.289	0.00629
rs2925128	T	C	0.0172	0.399	0.00662
rs2938134	A	C	-0.02	0.691	0.00696
rs2939756	A	G	-0.0174	0.474	0.00568
rs2952251	G	A	0.00967	0.754	0.0076
rs301807	G	A	0.022	0.555	0.00577
rs3098272	C	A	-0.0251	0.807	0.00707
rs3115418	C	T	-0.0172	0.47	0.00569
rs3172494	T	G	-0.0352	0.114	0.00886
rs3218116	T	C	-0.0241	0.245	0.00654
rs329124	G	A	-0.0147	0.431	0.00571
rs34342129	C	T	-0.0128	0.489	0.00567
rs34399632	G	A	0.0206	0.189	0.00654
rs34553878	G	A	0.0324	0.112	0.00924
rs34940743	G	A	0.024	0.336	0.00603
rs34970111	T	C	-0.0126	0.461	0.00569
rs35375873	C	G	-0.0343	0.103	0.00885
rs35656245	A	G	0.0119	0.28	0.00626
rs357304	C	T	0.0238	0.737	0.00643
rs359247	T	A	0.0135	0.649	0.00589
rs359431	T	C	-0.019	0.567	0.00569
rs3740977	C	T	0.0212	0.16	0.00767
rs3764351	A	G	-0.0176	0.642	0.00597
rs3800227	G	A	0.0203	0.701	0.00644
rs3810496	C	T	0.0188	0.619	0.00584
rs3811038	C	T	0.0132	0.272	0.00626
rs3820277	T	G	-0.0214	0.528	0.00568
rs3843905	T	C	-0.0197	0.399	0.00577
rs3847244	T	C	0.0225	0.467	0.0057
rs3934797	A	G	-0.0211	0.17	0.00763
rs4044321	G	A	-0.0323	0.642	0.00593
rs42417	T	C	0.0216	0.681	0.00605
rs4264267	T	C	0.0173	0.539	0.00567
rs4275621	G	A	-0.0274	0.402	0.00584
rs4310804	G	C	-0.0229	0.239	0.00645
rs4476253	A	G	-0.0146	0.239	0.00671
rs4543050	T	A	0.0296	0.828	0.00721
rs45444697	G	C	0.0254	0.191	0.00683
rs4674916	A	C	-0.0148	0.329	0.00605
rs4674993	G	A	-0.0306	0.207	0.00703
rs4727189	C	T	0.0206	0.38	0.00596
rs4752018	A	C	0.0271	0.224	0.0068
rs4759229	G	A	0.0168	0.667	0.006
rs4785187	A	G	0.0254	0.229	0.00674
rs4790874	T	C	0.0211	0.536	0.00567
rs4818005	A	G	-0.0159	0.597	0.00661
rs4822102	T	C	-0.02	0.613	0.00577
rs4837631	T	C	-0.0135	0.436	0.00569
rs4877285	A	G	-0.0167	0.665	0.00596
rs4886207	C	T	-0.0157	0.622	0.00586
rs4912332	T	C	0.0244	0.489	0.00567
rs540860	G	A	0.0197	0.548	0.0057
rs55786907	G	A	0.0221	0.174	0.00756
rs55913542	T	G	0.0207	0.16	0.00754
rs55944129	C	T	-0.0123	0.26	0.00622
rs56208390	G	A	0.0214	0.13	0.00854
rs56902655	G	T	-0.0251	0.139	0.00805
rs58400863	A	G	-0.0163	0.347	0.00592
rs586699	A	G	-0.017	0.559	0.00568
rs59537158	T	C	0.0211	0.199	0.00703
rs6050446	G	A	0.0632	0.978	0.0174
rs6058782	T	C	0.0139	0.914	0.0096
rs6073075	A	T	-0.0276	0.823	0.00757
rs60833441	G	A	-0.018	0.481	0.00569
rs61533748	C	T	0.0194	0.375	0.00584
rs61886926	T	C	-0.0232	0.367	0.00582
rs619087	G	A	0.0214	0.433	0.00572
rs62007780	T	G	-0.0267	0.399	0.00578
rs62052916	T	A	-0.0349	0.0627	0.0104
rs62098013	A	G	0.0255	0.346	0.00588
rs62137126	G	A	-0.0285	0.112	0.00878
rs62180324	A	G	-0.019	0.205	0.00693
rs62193862	A	G	0.0234	0.0997	0.00951
rs62246017	A	G	-0.0157	0.316	0.00614
rs62340589	C	G	0.0256	0.192	0.0069
rs62618693	T	C	-0.0436	0.0373	0.0142
rs6265	T	C	-0.0245	0.203	0.00737
rs6437769	T	C	0.0136	0.565	0.00571
rs6438436	T	C	0.0299	0.809	0.00707
rs644740	T	C	-0.0161	0.459	0.0057
rs6452785	T	C	-0.0257	0.499	0.00568
rs6497840	A	G	0.0189	0.712	0.00702
rs6568832	A	G	0.0283	0.743	0.00645
rs67050670	G	A	-0.0265	0.239	0.00692
rs6731872	G	T	0.0341	0.829	0.00758
rs6750107	A	G	0.0217	0.37	0.00577
rs6750529	T	C	0.0257	0.753	0.00652
rs6756212	T	C	-0.0353	0.533	0.00567
rs67777803	T	G	-0.0308	0.167	0.00767
rs6782116	T	C	-0.0137	0.405	0.00577
rs6874731	G	T	0.0113	0.457	0.00567
rs6890961	T	C	-0.0133	0.623	0.00582
rs6936160	T	C	0.0235	0.702	0.0062
rs6948707	G	T	0.0226	0.42	0.00575
rs6968380	A	G	-0.0161	0.68	0.00603
rs6986430	C	T	-0.0343	0.229	0.00685
rs7024924	C	T	0.0319	0.188	0.00752
rs7026534	G	T	-0.0217	0.689	0.0062
rs7072776	G	A	-0.0252	0.713	0.0063
rs7134009	C	T	-0.0176	0.312	0.00708
rs71367544	T	C	0.012	0.19	0.00699
rs71592686	C	T	0.0192	0.256	0.00636
rs71602617	T	C	-0.0121	0.211	0.0077
rs7188873	G	A	0.0228	0.607	0.0058
rs7192140	C	T	-0.00929	0.507	0.00567
rs72780746	C	T	-0.0358	0.179	0.00741
rs72789626	A	T	-0.0263	0.125	0.00834
rs72790288	A	G	-0.0368	0.0233	0.017
rs72898831	G	A	-0.0349	0.136	0.00819
rs72938304	A	G	-0.0215	0.117	0.00913
rs73008357	C	A	-0.0167	0.102	0.00966
rs7333559	A	G	-0.019	0.779	0.00685
rs73831818	G	A	0.0414	0.0571	0.0123
rs74697736	A	G	0.0128	0.295	0.00627
rs748832	G	A	0.0197	0.362	0.00583
rs7505855	T	C	-0.0193	0.596	0.00578
rs75674569	A	G	-0.014	0.0937	0.00986
rs7600835	A	G	-0.0116	0.334	0.00596
rs7631379	C	T	0.0158	0.207	0.00708
rs7640107	T	C	-0.0128	0.436	0.00572
rs76460663	G	C	-0.0597	0.0369	0.0134
rs7657022	G	A	0.0223	0.485	0.00567
rs76608582	A	C	-0.0423	0.0389	0.0131
rs76841737	G	C	-0.0366	0.103	0.00913
rs7696257	A	G	0.0165	0.383	0.00584
rs77215829	C	A	-0.0238	0.135	0.00819
rs77283305	A	G	-0.0104	0.286	0.00634
rs7743165	G	T	0.0128	0.467	0.00567
rs7802996	T	C	-0.0176	0.154	0.0076
rs7809303	A	G	-0.0255	0.326	0.00602
rs7836565	T	C	-0.0139	0.704	0.00634
rs7867822	G	A	-0.0222	0.682	0.00599
rs7901883	A	G	-0.0272	0.246	0.0068
rs7929518	G	A	0.0184	0.765	0.0068
rs7943721	A	G	-0.0266	0.833	0.00727
rs79476395	G	A	0.0103	0.0798	0.0116
rs7969559	G	A	-0.0195	0.688	0.00629
rs8005334	G	T	0.0198	0.339	0.00604
rs8027457	C	T	0.018	0.524	0.00567
rs8096225	C	A	0.00944	0.706	0.00625
rs876793	C	T	-0.0192	0.332	0.00677
rs910912	C	T	-0.0236	0.737	0.00658
rs925524	G	A	0.0189	0.706	0.00624
rs9288999	A	G	0.0155	0.722	0.00629
rs9302604	G	A	0.00684	0.457	0.00576
rs9323328	G	A	-0.0146	0.541	0.0057
rs9331343	C	T	-0.00833	0.589	0.00572
rs9423279	G	C	-0.0137	0.641	0.00584
rs951740	A	G	0.0346	0.634	0.00587
rs9538162	C	T	0.0198	0.4	0.00573
rs9540731	T	C	-0.0236	0.501	0.00567
rs9545155	C	T	-0.0198	0.47	0.00568
rs9627272	C	G	-0.0198	0.416	0.00581
rs963354	A	C	0.00815	0.7	0.00609
rs9826984	A	G	-0.0271	0.548	0.00568
rs9841807	T	C	0.0154	0.276	0.00632
rs9850597	A	G	-0.018	0.808	0.00731
rs9922607	T	C	-0.0322	0.196	0.00746
rs9941217	G	C	-0.0158	0.334	0.00589

### Sheet: SData_S2
Supplementary Data S2. Single nucleotide polymorphisms (SNPs) independently related to smoking continuation.
SNP	effect_allele.exposure	other_allele.exposure	beta.exposure	eaf.exposure	se.exposure
rs112187834	A	T	0.0303	0.131	0.0114
rs12203592	T	C	-0.0192	0.131	0.0115
rs12378015	A	G	-0.0388	0.29	0.00841
rs1565735	A	T	-0.0372	0.212	0.00966
rs1611124	T	G	-0.0492	0.054	0.0148
rs3025327	C	G	0.0944	0.0935	0.0125
rs3866543	G	T	0.0349	0.515	0.00762
rs518425	G	A	-0.0379	0.307	0.00842
rs56113850	C	T	-0.0487	0.568	0.00764
rs591143	T	C	-0.0267	0.583	0.00795
rs6011779	T	C	-0.0595	0.786	0.00996
rs60749569	T	A	-0.0614	0.0757	0.0145
rs707968	G	A	0.0315	0.692	0.00807
rs7109376	A	T	0.032	0.278	0.0086
rs7617480	C	A	-0.032	0.768	0.0092
rs7778443	C	T	-0.0164	0.602	0.00789
rs9607805	T	C	0.0146	0.694	0.00853

### Sheet: SData_S3
Supplementary Data S3. Single nucleotide polymorphisms (SNPs) independently related to smoking heaviness.
SNP	effect_allele.exposure	other_allele.exposure	beta.exposure	eaf.exposure	se.exposure
rs10204824	G	A	-0.0147	0.643	0.00386
rs1024323	T	C	-0.00792	0.387	0.00382
rs10454798	T	G	0.0076	0.264	0.00428
rs10519203	A	G	-0.09	0.664	0.00402
rs10742683	A	G	-0.0135	0.409	0.0038
rs1115019	C	T	-0.0122	0.75	0.00456
rs11264100	G	A	-0.0208	0.847	0.00539
rs113001570	T	A	0.0389	0.0551	0.00744
rs11846838	A	G	0.0124	0.313	0.00399
rs11940255	A	G	-0.0164	0.698	0.00413
rs12924872	T	C	-0.0101	0.445	0.00377
rs1592485	A	C	-0.0225	0.623	0.00386
rs182317	T	G	-0.0201	0.342	0.00402
rs2072659	G	C	-0.0305	0.105	0.00637
rs2084533	T	C	0.018	0.319	0.00399
rs215600	A	G	-0.0249	0.64	0.00392
rs2236951	C	T	-0.0133	0.223	0.00465
rs2273500	C	T	0.0345	0.159	0.00532
rs258321	G	A	0.0159	0.433	0.0038
rs2741351	C	A	0.0234	0.803	0.00488
rs28813180	A	G	-0.0169	0.471	0.00374
rs3025383	C	T	-0.0319	0.18	0.00471
rs34973462	T	C	0.0143	0.348	0.00403
rs4144686	A	G	-0.0193	0.163	0.00496
rs4236926	G	T	0.0335	0.748	0.00439
rs4485470	A	G	-0.0179	0.597	0.00381
rs56113850	C	T	0.0402	0.568	0.00383
rs59208569	C	G	0.021	0.807	0.00496
rs6078373	A	G	0.0128	0.393	0.00383
rs62447179	A	G	-0.0139	0.3	0.00411
rs632811	G	A	-0.0188	0.351	0.00477
rs699165	G	A	0.0162	0.74	0.00431
rs7125588	G	A	-0.0155	0.408	0.00379
rs7281463	C	A	0.0116	0.401	0.00383
rs7431710	A	G	-0.0176	0.644	0.00396
rs7599488	T	C	0.0102	0.434	0.00376
rs7766641	A	G	-0.0158	0.291	0.0042
rs78408772	T	C	-0.0173	0.11	0.00626
rs790564	C	A	-0.0188	0.719	0.00423
rs7951365	C	T	0.0195	0.306	0.00408

### Sheet: SData_S4
Supplementary Data S4. Single nucleotide polymorphisms (SNPs) independently related to cannabis initiation.
SNP	effect_allele.exposure	other_allele.exposure	beta.exposure	eaf.exposure	se.exposure
rs10085617	A	T	-	-	-
rs10499	A	G	-	-	-
rs17761723	T	C	-	-	-
rs2875907	A	G	-	-	-
rs9773390	T	C	-	-	-
rs9919557	T	C	-	-	-
Note. Information on SNP effect size and allele frequency not presented due to data sharing restrictions.

### Sheet: SData_S5
Supplementary Data S5. Single nucleotide polymorphisms (SNPs) independently related to cannabis use disorder.
SNP	effect_allele.exposure	other_allele.exposure	beta.exposure	eaf.exposure	se.exposure
rs10986600	T	C	0.058	0.691	0.0097
rs1526480	T	C	-0.0489	0.591	0.009
rs159365	A	G	0.0457	0.4	0.009
rs17007864	T	C	0.0547	0.612	0.0092
rs2189010	A	G	0.0471	0.524	0.0091
rs3774800	A	G	-0.0566	0.658	0.0091
rs56372821	A	G	-0.0641	0.155	0.0127
rs62051488	A	C	-0.0772	0.109	0.0141
rs62461183	T	C	0.0665	0.838	0.0121
rs6484345	A	G	0.1231	0.814	0.0282
rs6690119	T	C	0.0422	0.557	0.0093
rs719504	A	G	0.097	0.35	0.0226
rs726610	T	C	-0.0583	0.651	0.0092
rs7519259	A	G	0.0485	0.53	0.009
rs80030908	A	G	0.1741	0.019	0.0326
rs9344740	T	G	-0.0579	0.694	0.0098
